# Targeting a highly repetitive genomic sequence for sensitive and specific molecular detection of the filarial parasite *Mansonella perstans* from human blood and mosquitoes

**DOI:** 10.1101/2022.06.29.22277064

**Authors:** Nils Pilotte, Tamara Thomas, Michael Zulch, Allison R. Sirois, Corrado Minetti, Lisa Reimer, Steven A. Williams, Lori Saunders

## Abstract

**Background:** *Mansonella perstans* is among the most neglected of the neglected tropical diseases, and is believed to cause more human infections than any other filarial pathogen in Africa. Based largely upon assumptions of limited infection-associated morbidity, this pathogen remains understudied, and many basic questions pertaining to its pathogenicity, distribution, prevalence, and vector-host relationships remain unanswered. However, in recent years, mounting evidence of the potential for increased *Mansonella* infection-associated disease has sparked a renewal in research interest. This, in turn, has produced a need for improved diagnostics, capable of providing more accurate pictures of infection prevalence, pathogen distribution, and vector-host interactions.

**Methodology/Principal Findings:** Utilizing a previously described pipeline for the discovery of optimal molecular diagnostic targets, we identified a repetitive DNA sequence, and developed a corresponding assay, which allows for the sensitive and species-specific identification of *M. perstans* in human blood samples. Testing also demonstrated the ability to utilize this assay for the detection of *M. perstans* in field-collected mosquito samples. When testing both sample types, our repeat-targeting index assay outperformed a ribosomal sequence-targeting reference assay, facilitating the identification of additional *M. perstans-*positive samples falsely characterized as “negative” using the less sensitive detection method.

**Conclusions/Significance:** Through the development of an assay based upon the systematic identification of an optimal DNA target sequence, our novel diagnostic assay will provide programmatic efforts with a sensitive and specific testing platform that is capable of accurately mapping *M. perstans* infection and determining prevalence. Furthermore, with the added ability to identify the presence of *M. perstans* in mosquito samples, this assay will help to define our knowledge of the relationships that exist between this pathogen and the various geographically relevant mosquito species, which have been surmised to represent potential secondary vectors under certain conditions. Detection of *M. perstans* in mosquitoes will also demonstrate proof-of-concept for the mosquito-based monitoring of filarial pathogens not vectored primarily by mosquitoes, an approach expanding opportunities for integrated surveillance.

**Author Summary:** Infection with *Mansonella perstans* remains exceedingly common in many of the world’s tropical and sub-tropical regions. However, *M. perstans* is largely understudied due to the long-held belief that this pathogen is of little clinical significance. However, in recent years, many within the research community have begun to advocate for the increased study of this pathogen, pointing to evidence of mansonellosis-associated disease morbidity, the potential for *Mansonella* spp. to confound diagnostic testing for other pathogens, and the possibility for co-infections with *M. perstans* to impact disease progression and treatment outcomes for other infections. As a result of this growing appreciation of the importance of *M. perstans*, there exists a need for improved diagnostic options, capable of providing researchers with the tools required to accurately and effectively map infection, explore the pathogen-vector relationship, and determine pathogen prevalence. In response to these needs, we have developed a novel real-time PCR assay targeting a highly repetitive DNA sequence within the *M. perstans* genome. This index assay outperformed a ribosomal-sequence targeting reference assay when comparatively testing both human blood and field-collected mosquito samples. As such, this assay will provide researchers with an improved tool for the identification of *M. perstans* as part of various operational research efforts.
