## Supplementary material for "Targeting a highly repetitive genomic sequence for sensitive and specific molecular detection of the filarial parasite *Mansonella perstans* from human blood and mosquitoes": S1 Table

### Sheet: Results
S1 Table. Results of primer titration experiments.
	Primer Concentrations	Sample	Cq Value	Cq Mean	Cq SD
	300/300	gDNA	23.0846	23.0625	0.116635
	300/300	gDNA	23.1608	23.0625	0.116635
	300/300	gDNA	22.9315	23.0625	0.116635
	300/300	gDNA	23.1496	23.0625	0.116635
	300/300	gDNA	23.1625	23.0625	0.116635
	300/300	gDNA	22.9329	23.0625	0.116635
	300/300	gDNA	22.9117	23.0625	0.116635
	300/300	gDNA	23.1664	23.0625	0.116635
	300/300	NTC	Negative
	300/300	NTC	Negative
	300/500	gDNA	23.2605	23.1758	0.0977739
	300/500	gDNA	22.9909	23.1758	0.0977739
	300/500	gDNA	23.1861	23.1758	0.0977739
	300/500	gDNA	23.1111	23.1758	0.0977739
	300/500	gDNA	23.2196	23.1758	0.0977739
	300/500	gDNA	23.1188	23.1758	0.0977739
	300/500	gDNA	23.2281	23.1758	0.0977739
	300/500	gDNA	23.2913	23.1758	0.0977739
	300/500	NTC	Negative
	300/500	NTC	Negative
	300/800	gDNA	23.3706	23.401	0.0443671
	300/800	gDNA	23.3396	23.401	0.0443671
	300/800	gDNA	23.3716	23.401	0.0443671
	300/800	gDNA	23.3762	23.401	0.0443671
	300/800	gDNA	23.4684	23.401	0.0443671
	300/800	gDNA	23.4015	23.401	0.0443671
	300/800	gDNA	23.4384	23.401	0.0443671
	300/800	gDNA	23.4417	23.401	0.0443671
	300/800	NTC	Negative
	300/800	NTC	Negative
	500/300	gDNA	22.9673	22.9465	0.094903
	500/300	gDNA	22.9688	22.9465	0.094903
	500/300	gDNA	22.907	22.9465	0.094903
	500/300	gDNA	22.8625	22.9465	0.094903
	500/300	gDNA	22.9058	22.9465	0.094903
	500/300	gDNA	23.1578	22.9465	0.094903
	500/300	gDNA	22.8618	22.9465	0.094903
	500/300	gDNA	22.9415	22.9465	0.094903
	500/300	NTC	Negative
	500/300	NTC	Negative
	500/500	gDNA	23.2483	23.2937	0.0364452
	500/500	gDNA	23.2778	23.2937	0.0364452
	500/500	gDNA	23.2897	23.2937	0.0364452
	500/500	gDNA	23.2854	23.2937	0.0364452
	500/500	gDNA	23.3285	23.2937	0.0364452
	500/500	gDNA	23.3066	23.2937	0.0364452
	500/500	gDNA	23.2556	23.2937	0.0364452
	500/500	gDNA	23.3576	23.2937	0.0364452
	500/500	NTC	Negative
	500/500	NTC	Negative
	500/800	gDNA	23.3413	23.386	0.041267
	500/800	gDNA	23.4739	23.386	0.041267
	500/800	gDNA	23.373	23.386	0.041267
	500/800	gDNA	23.3656	23.386	0.041267
	500/800	gDNA	23.4082	23.386	0.041267
	500/800	gDNA	23.3734	23.386	0.041267
	500/800	gDNA	23.3565	23.386	0.041267
	500/800	gDNA	23.3961	23.386	0.041267
	500/800	NTC	Negative
	500/800	NTC	Negative
	800/300	gDNA	22.9125	23.0069	0.130376
	800/300	gDNA	23.1515	23.0069	0.130376
	800/300	gDNA	22.8654	23.0069	0.130376
	800/300	gDNA	22.9091	23.0069	0.130376
	800/300	gDNA	22.9442	23.0069	0.130376
	800/300	gDNA	23.1151	23.0069	0.130376
	800/300	gDNA	22.9491	23.0069	0.130376
	800/300	gDNA	23.2084	23.0069	0.130376
	800/300	NTC	Negative
	800/300	NTC	Negative
	800/500	gDNA	23.1088	23.2078	0.136322
	800/500	gDNA	23.1854	23.2078	0.136322
	800/500	gDNA	23.2257	23.2078	0.136322
	800/500	gDNA	22.9476	23.2078	0.136322
	800/500	gDNA	23.2454	23.2078	0.136322
	800/500	gDNA	23.2665	23.2078	0.136322
	800/500	gDNA	23.416	23.2078	0.136322
	800/500	gDNA	23.2672	23.2078	0.136322
	800/500	NTC	Negative
	800/500	NTC	Negative
	800/800	gDNA	22.9657	23.1031	0.128551
	800/800	gDNA	22.9568	23.1031	0.128551
	800/800	gDNA	23.1691	23.1031	0.128551
	800/800	gDNA	22.9799	23.1031	0.128551
	800/800	gDNA	23.2232	23.1031	0.128551
	800/800	gDNA	23.197	23.1031	0.128551
	800/800	gDNA	23.23	23.1031	0.128551
	800/800	NTC	Negative
	800/800	NTC	Negative
