## Supplementary material for "Targeting a highly repetitive genomic sequence for sensitive and specific molecular detection of the filarial parasite *Mansonella perstans* from human blood and mosquitoes": S2 Table

### Sheet: Results
S2 Table. Results of temperature optimization experiments.
	Anneal/Ext Temp	Sample Name	Cт	Cт Mean	Cт SD
	55	gDNA	23.2177	23.0762	0.113078
	55	gDNA	23.4258	23.0762	0.113078
	55	gDNA	23.4801	23.0762	0.113078
	55	gDNA	23.3775	23.0762	0.113078
	55	NTC	Negative
	56	gDNA	23.198	23.0762	0.0527289
	56	gDNA	23.157	23.0762	0.0527289
	56	gDNA	23.0877	23.0762	0.0527289
	56	gDNA	23.0944	23.0762	0.0527289
	56	NTC	Negative
	57	gDNA	22.9267	23.0762	0.034333
	57	gDNA	22.9284	23.0762	0.034333
	57	gDNA	22.9798	23.0762	0.034333
	57	gDNA	22.8972	23.0762	0.034333
	57	NTC	Negative
	58	gDNA	22.9048	23.0762	0.0478116
	58	gDNA	23.0012	23.0762	0.0478116
	58	gDNA	23.0098	23.0762	0.0478116
	58	gDNA	22.9808	23.0762	0.0478116
	58	NTC	Negative
	59	gDNA	22.9943	23.0762	0.11573
	59	gDNA	23.1072	23.0762	0.11573
	59	gDNA	22.8879	23.0762	0.11573
	59	gDNA	23.1431	23.0762	0.11573
	59	NTC	Negative
	60	gDNA	23.2186	23.0762	0.144065
	60	gDNA	22.9162	23.0762	0.144065
	60	gDNA	22.915	23.0762	0.144065
	60	gDNA	22.979	23.0762	0.144065
	60	NTC	Negative
