## Supplementary material for "Targeting a highly repetitive genomic sequence for sensitive and specific molecular detection of the filarial parasite *Mansonella perstans* from human blood and mosquitoes": S3 Table

### Sheet: Sheet1
S3 Table. Results of comparative testing of dried human blood samples.
	Sample Name	Target Name	Cт	Cт Mean	Cт SD	Target Name	Cт	Cт Mean	Cт SD
	1	Mp_Ribo	30.6439	30.4906	0.216673	Mp_Repeat	19.8911	20.0829	0.271316
	1	Mp_Ribo	30.3374	30.4906	0.216673	Mp_Repeat	20.2748	20.0829	0.271316
	2	Mp_Ribo	31.0608	31.0783	0.024838	Mp_Repeat	20.1715	20.276	0.147786
	2	Mp_Ribo	31.0959	31.0783	0.024838	Mp_Repeat	20.3805	20.276	0.147786
	3	Mp_Ribo	Negative	Negative		Mp_Repeat	Negative
	3	Mp_Ribo	Negative	Negative		Mp_Repeat	Negative
	4	Mp_Ribo	32.5934	32.3886	0.289579	Mp_Repeat	21.6181	21.6578	0.0561612
	4	Mp_Ribo	32.1839	32.3886	0.289579	Mp_Repeat	21.6976	21.6578	0.0561612
	5	Mp_Ribo	Negative	Negative		Mp_Repeat	Negative
	5	Mp_Ribo	Negative	Negative		Mp_Repeat	Negative
	6	Mp_Ribo	36.2808	36.1405	0.198396	Mp_Repeat	23.6373	23.69	0.074606
	6	Mp_Ribo	36.0002	36.1405	0.198396	Mp_Repeat	23.7428	23.69	0.074606
	7	Mp_Ribo	Negative	Negative		Mp_Repeat	Negative
	7	Mp_Ribo	Negative	Negative		Mp_Repeat	Negative
	8	Mp_Ribo	Negative	Negative		Mp_Repeat	Negative
	8	Mp_Ribo	Negative	Negative		Mp_Repeat	Negative
	9	Mp_Ribo	32.0158	32.1577	0.200678	Mp_Repeat	20.4521	20.3978	0.0766951
	9	Mp_Ribo	32.2996	32.1577	0.200678	Mp_Repeat	20.3436	20.3978	0.0766951
	10	Mp_Ribo	40.3229	39.822	0.708423	Mp_Repeat	27.4143	26.7068	1.00048
	10	Mp_Ribo	39.321	39.822	0.708423	Mp_Repeat	25.9994	26.7068	1.00048
	11	Mp_Ribo	Negative	Negative		Mp_Repeat	Negative
	11	Mp_Ribo	Negative	Negative		Mp_Repeat	Negative
	12	Mp_Ribo	Negative	Negative		Mp_Repeat	27.2672	26.9305	0.476118
	12	Mp_Ribo	Negative	Negative		Mp_Repeat	26.5939	26.9305	0.476118
	13	Mp_Ribo	36.6283	36.5284	0.141203	Mp_Repeat	24.5533	24.5181	0.049838
	13	Mp_Ribo	36.4286	36.5284	0.141203	Mp_Repeat	24.4828	24.5181	0.049838
	14	Mp_Ribo	Negative	Negative		Mp_Repeat	Negative
	14	Mp_Ribo	Negative	Negative		Mp_Repeat	Negative
	15	Mp_Ribo	Negative	Negative		Mp_Repeat	Negative
	15	Mp_Ribo	Negative	Negative		Mp_Repeat	Negative
	16	Mp_Ribo	Negative	Negative		Mp_Repeat	Negative
	16	Mp_Ribo	Negative	Negative		Mp_Repeat	Negative
	17	Mp_Ribo	Negative	Negative		Mp_Repeat	27.3734	28.1286	1.06798
	17	Mp_Ribo	Negative	Negative		Mp_Repeat	28.8838	28.1286	1.06798
	18	Mp_Ribo	Negative	Negative		Mp_Repeat	Negative
	18	Mp_Ribo	Negative	Negative		Mp_Repeat	Negative
	19	Mp_Ribo	34.6689	34.8163	0.208423	Mp_Repeat	22.9509	23.241	0.410266
	19	Mp_Ribo	34.9637	34.8163	0.208423	Mp_Repeat	23.5311	23.241	0.410266
	20	Mp_Ribo	Negative	Negative		Mp_Repeat	Negative
	20	Mp_Ribo	Negative	Negative		Mp_Repeat	Negative
	21	Mp_Ribo	Negative	Negative		Mp_Repeat	Negative
	21	Mp_Ribo	Negative	Negative		Mp_Repeat	Negative
	22	Mp_Ribo	31.3346	31.463	0.181662	Mp_Repeat	20.623	20.6036	0.027496
	22	Mp_Ribo	31.5915	31.463	0.181662	Mp_Repeat	20.5842	20.6036	0.027496
	23	Mp_Ribo	Negative	Negative		Mp_Repeat	Negative
	23	Mp_Ribo	Negative	Negative		Mp_Repeat	Negative
	24	Mp_Ribo	Negative	Negative		Mp_Repeat	Negative
	24	Mp_Ribo	Negative	Negative		Mp_Repeat	Negative
	25	Mp_Ribo	30.2828	30.2827	0.000124	Mp_Repeat	19.9151	20.104	0.267125
	25	Mp_Ribo	30.2826	30.2827	0.000124	Mp_Repeat	20.2929	20.104	0.267125
	26	Mp_Ribo	30.8735	30.9307	0.080848	Mp_Repeat	20.3409	19.9458	0.558738
	26	Mp_Ribo	30.9878	30.9307	0.080848	Mp_Repeat	19.5507	19.9458	0.558738
	27	Mp_Ribo	Negative	Negative		Mp_Repeat	Negative
	27	Mp_Ribo	Negative	Negative		Mp_Repeat	Negative
	28	Mp_Ribo	Negative	Negative		Mp_Repeat	Negative
	28	Mp_Ribo	Negative	Negative		Mp_Repeat	Negative
	29	Mp_Ribo	Negative	Negative		Mp_Repeat	Negative
	29	Mp_Ribo	Negative	Negative		Mp_Repeat	Negative
	30	Mp_Ribo	28.5666	28.6586	0.130079	Mp_Repeat	18.556	18.6085	0.074203
	30	Mp_Ribo	28.7506	28.6586	0.130079	Mp_Repeat	18.661	18.6085	0.074203
	31	Mp_Ribo	Negative	Negative		Mp_Repeat	Negative
	31	Mp_Ribo	Negative	Negative		Mp_Repeat	Negative
	32	Mp_Ribo	Negative	Negative		Mp_Repeat	Negative
	32	Mp_Ribo	Negative	Negative		Mp_Repeat	Negative
	33	Mp_Ribo	Negative	Negative		Mp_Repeat	Negative
	33	Mp_Ribo	Negative	Negative		Mp_Repeat	Negative
	34	Mp_Ribo	Negative	Negative		Mp_Repeat	Negative
	34	Mp_Ribo	Negative	Negative		Mp_Repeat	Negative
	35	Mp_Ribo	Negative	Negative		Mp_Repeat	Negative
	35	Mp_Ribo	Negative	Negative		Mp_Repeat	Negative
	36	Mp_Ribo	Negative	Negative		Mp_Repeat	Negative
	36	Mp_Ribo	Negative	Negative		Mp_Repeat	Negative
	37	Mp_Ribo	30.0484	29.8829	0.234057	Mp_Repeat	19.7207	19.6481	0.102784
	37	Mp_Ribo	29.7174	29.8829	0.234057	Mp_Repeat	19.5754	19.6481	0.102784
	38	Mp_Ribo	Negative	Negative		Mp_Repeat	Negative
	38	Mp_Ribo	Negative	Negative		Mp_Repeat	Negative
	39	Mp_Ribo	Negative	Negative		Mp_Repeat	Negative
	39	Mp_Ribo	Negative	Negative		Mp_Repeat	Negative
	40	Mp_Ribo	Negative	Negative		Mp_Repeat	27.2021	27.3351	0.188171
	40	Mp_Ribo	Negative	Negative		Mp_Repeat	27.4682	27.3351	0.188171
	41	Mp_Ribo	Negative	Negative		Mp_Repeat	Negative
	41	Mp_Ribo	Negative	Negative		Mp_Repeat	Negative
	42	Mp_Ribo	Negative	Negative		Mp_Repeat	Negative
	42	Mp_Ribo	Negative	Negative		Mp_Repeat	Negative
	43	Mp_Ribo	31.5097	31.6388	0.182576	Mp_Repeat	22.3249	22.7694	0.628555
	43	Mp_Ribo	31.7679	31.6388	0.182576	Mp_Repeat	23.2138	22.7694	0.628555
	44	Mp_Ribo	Negative	Negative		Mp_Repeat	Negative
	44	Mp_Ribo	Negative	Negative		Mp_Repeat	Negative
	45	Mp_Ribo	Negative	Negative		Mp_Repeat	Negative
	45	Mp_Ribo	Negative	Negative		Mp_Repeat	Negative
	46	Mp_Ribo	Negative	Negative		Mp_Repeat	Negative
	46	Mp_Ribo	Negative	Negative		Mp_Repeat	Negative
	47	Mp_Ribo	Negative	Negative		Mp_Repeat	Negative
	47	Mp_Ribo	Negative	Negative		Mp_Repeat	Negative
	48	Mp_Ribo	34.559	34.585	0.036887	Mp_Repeat	18.1721	17.8858	0.404832
	48	Mp_Ribo	34.6111	34.585	0.036887	Mp_Repeat	23.9469	23.8823	0.091338
	49	Mp_Ribo	37.2509	38.1097	1.2145	Mp_Repeat	23.8177	23.8823	0.091338
	49	Mp_Ribo	38.9685	38.1097	1.2145	Mp_Repeat	25.9127	25.7907	0.172523
	50	Mp_Ribo	Negative	Negative		Mp_Repeat	Negative
	50	Mp_Ribo	Negative	Negative		Mp_Repeat	Negative
	51	Mp_Ribo	Negative	Negative		Mp_Repeat	Negative
	51	Mp_Ribo	Negative	Negative		Mp_Repeat	Negative
	52	Mp_Ribo	Negative	Negative		Mp_Repeat	Negative
	52	Mp_Ribo	Negative	Negative		Mp_Repeat	Negative
	53	Mp_Ribo	Negative	Negative		Mp_Repeat	Negative
	53	Mp_Ribo	Negative	Negative		Mp_Repeat	Negative
	54	Mp_Ribo	Negative	Negative		Mp_Repeat	Negative
	54	Mp_Ribo	Negative	Negative		Mp_Repeat	Negative
	55	Mp_Ribo	Negative	Negative		Mp_Repeat	Negative
	55	Mp_Ribo	Negative	Negative		Mp_Repeat	Negative
	56	Mp_Ribo	Negative	Negative		Mp_Repeat	Negative
	56	Mp_Ribo	Negative	Negative		Mp_Repeat	Negative
	57	Mp_Ribo	Negative	Negative		Mp_Repeat	Negative
	57	Mp_Ribo	Negative	Negative		Mp_Repeat	Negative
	58	Mp_Ribo	Negative	Negative		Mp_Repeat	Negative
	58	Mp_Ribo	Negative	Negative		Mp_Repeat	Negative
	59	Mp_Ribo	33.4254	33.451	0.036151	Mp_Repeat	22.957	22.7869	0.240671
	59	Mp_Ribo	33.4765	33.451	0.036151	Mp_Repeat	22.6167	22.7869	0.240671
	60	Mp_Ribo	Negative	Negative		Mp_Repeat	Negative
	60	Mp_Ribo	Negative	Negative		Mp_Repeat	Negative
	61	Mp_Ribo	Negative	Negative		Mp_Repeat	Negative
	61	Mp_Ribo	Negative	Negative		Mp_Repeat	Negative
	62	Mp_Ribo	27.2195	27.3344	0.162516	Mp_Repeat	18.1626	18.2454	0.117129
	62	Mp_Ribo	27.4494	27.3344	0.162516	Mp_Repeat	18.3282	18.2454	0.117129
	63	Mp_Ribo	Negative	Negative		Mp_Repeat	Negative
	63	Mp_Ribo	Negative	Negative		Mp_Repeat	Negative
	64	Mp_Ribo	Negative	Negative		Mp_Repeat	Negative
	64	Mp_Ribo	Negative	Negative		Mp_Repeat	Negative
	65	Mp_Ribo	Negative	Negative		Mp_Repeat	Negative
	65	Mp_Ribo	Negative	Negative		Mp_Repeat	Negative
	66	Mp_Ribo	Negative	Negative		Mp_Repeat	Negative
	66	Mp_Ribo	Negative	Negative		Mp_Repeat	Negative
	67	Mp_Ribo	Negative	Negative		Mp_Repeat	Negative
	67	Mp_Ribo	Negative	Negative		Mp_Repeat	Negative
	68	Mp_Ribo	Negative	Negative		Mp_Repeat	Negative
	68	Mp_Ribo	Negative	Negative		Mp_Repeat	Negative
	69	Mp_Ribo	Negative	Negative		Mp_Repeat	Negative
	69	Mp_Ribo	Negative	Negative		Mp_Repeat	Negative
	70	Mp_Ribo	33.7455	33.7067	0.0549	Mp_Repeat	23.3033	23.3491	0.064774
	70	Mp_Ribo	33.6678	33.7067	0.0549	Mp_Repeat	23.3949	23.3491	0.064774
	71	Mp_Ribo	34.9228	35.036	0.160083	Mp_Repeat	24.6829	24.6496	0.047163
	71	Mp_Ribo	35.1492	35.036	0.160083	Mp_Repeat	24.6162	24.6496	0.047163
	72	Mp_Ribo	30.9845	31.0558	0.100834	Mp_Repeat	22.3714	21.7539	0.873248
	72	Mp_Ribo	31.1271	31.0558	0.100834	Mp_Repeat	21.1364	21.7539	0.873248
	73	Mp_Ribo	Negative	Negative		Mp_Repeat	Negative
	73	Mp_Ribo	Negative	Negative		Mp_Repeat	Negative
	74	Mp_Ribo	Negative	Negative		Mp_Repeat	Negative
	74	Mp_Ribo	Negative	Negative		Mp_Repeat	Negative
	75	Mp_Ribo	Negative	Negative		Mp_Repeat	Negative
	75	Mp_Ribo	Negative	Negative		Mp_Repeat	Negative
	76	Mp_Ribo	37.2208	36.6182	0.852097	Mp_Repeat	24.491	24.519	0.039543
	76	Mp_Ribo	36.0157	36.6182	0.852097	Mp_Repeat	24.5469	24.519	0.039543
	77	Mp_Ribo	33.7522	33.6649	0.123554	Mp_Repeat	23.5407	23.629	0.124972
	77	Mp_Ribo	33.5775	33.6649	0.123554	Mp_Repeat	23.7174	23.629	0.124972
	78	Mp_Ribo	Negative	Negative		Mp_Repeat	Negative
	78	Mp_Ribo	Negative	Negative		Mp_Repeat	Negative
	79	Mp_Ribo	41.1207	39.3749	2.46898	Mp_Repeat	24.4942	24.3281	0.23498
	79	Mp_Ribo	37.629	39.3749	2.46898	Mp_Repeat	24.1619	24.3281	0.23498
	80	Mp_Ribo	Negative	Negative		Mp_Repeat	Negative
	80	Mp_Ribo	Negative	Negative		Mp_Repeat	Negative
	81	Mp_Ribo	35.5159	35.8994	0.542228	Mp_Repeat	24.1986	24.0963	0.144643
	81	Mp_Ribo	36.2828	35.8994	0.542228	Mp_Repeat	23.9941	24.0963	0.144643
	82	Mp_Ribo	30.4993	30.3064	0.272714	Mp_Repeat	20.3598	20.3233	0.051535
	82	Mp_Ribo	30.1136	30.3064	0.272714	Mp_Repeat	20.2869	20.3233	0.051535
	83	Mp_Ribo	Negative	Negative		Mp_Repeat	Negative
	83	Mp_Ribo	Negative	Negative		Mp_Repeat	Negative
	84	Mp_Ribo	Negative	Negative		Mp_Repeat	Negative
	84	Mp_Ribo	Negative	Negative		Mp_Repeat	Negative
	85	Mp_Ribo	Negative	Negative		Mp_Repeat	Negative
	85	Mp_Ribo	Negative	Negative		Mp_Repeat	Negative
	86	Mp_Ribo	Negative	Negative		Mp_Repeat	Negative
	86	Mp_Ribo	Negative	Negative		Mp_Repeat	Negative
	87	Mp_Ribo	Negative	Negative		Mp_Repeat	37.0829	35.914	1.65304
	87	Mp_Ribo	Negative	Negative		Mp_Repeat	34.7451	35.914	1.65304
	88	Mp_Ribo	Negative	Negative		Mp_Repeat	Negative
	88	Mp_Ribo	Negative	Negative		Mp_Repeat	Negative
	89	Mp_Ribo	Negative	Negative		Mp_Repeat	28.8321	29.178	0.489141
	89	Mp_Ribo	Negative	Negative		Mp_Repeat	29.5239	29.178	0.489141
	90	Mp_Ribo	Negative	Negative		Mp_Repeat	Negative
	90	Mp_Ribo	Negative	Negative		Mp_Repeat	Negative
	91	Mp_Ribo	Negative	Negative		Mp_Repeat	Negative
	91	Mp_Ribo	Negative	Negative		Mp_Repeat	Negative
	92	Mp_Ribo	Negative	Negative		Mp_Repeat	Negative
	92	Mp_Ribo	Negative	Negative		Mp_Repeat	Negative
	93	Mp_Ribo	32.0883	32.2576	0.239335	Mp_Repeat	21.3496	21.4346	0.120203
	93	Mp_Ribo	32.4268	32.2576	0.239335	Mp_Repeat	21.5196	21.4346	0.120203
	94	Mp_Ribo	31.1435	31.0878	0.078736	Mp_Repeat	20.5301	20.2669	0.372155
	94	Mp_Ribo	31.0321	31.0878	0.078736	Mp_Repeat	20.0038	20.2669	0.372155
	95	Mp_Ribo	Negative	Negative		Mp_Repeat	Negative
	95	Mp_Ribo	Negative	Negative		Mp_Repeat	Negative
	96	Mp_Ribo	Negative	Negative		Mp_Repeat	Negative
	96	Mp_Ribo	Negative	Negative		Mp_Repeat	Negative
	97	Mp_Ribo	Negative	Negative		Mp_Repeat	Negative
	97	Mp_Ribo	Negative	Negative		Mp_Repeat	Negative
	98	Mp_Ribo	34.8528	35.051	0.280217	Mp_Repeat	24.2149	24.3272	0.158824
	98	Mp_Ribo	35.2491	35.051	0.280217	Mp_Repeat	24.4395	24.3272	0.158824
	99	Mp_Ribo	Negative	Negative		Mp_Repeat	Negative
	99	Mp_Ribo	Negative	Negative		Mp_Repeat	Negative
	100	Mp_Ribo	Negative	Negative		Mp_Repeat	Negative
	100	Mp_Ribo	Negative	Negative		Mp_Repeat	Negative
	101	Mp_Ribo	Negative	Negative		Mp_Repeat	Negative
	101	Mp_Ribo	Negative	Negative		Mp_Repeat	Negative
	102	Mp_Ribo	Negative	Negative		Mp_Repeat	Negative
	102	Mp_Ribo	Negative	Negative		Mp_Repeat	Negative
	103	Mp_Ribo	37.2981	36.9462	0.497586	Mp_Repeat	27.8654	27.1847	0.962747
	103	Mp_Ribo	36.5944	36.9462	0.497586	Mp_Repeat	26.5039	27.1847	0.962747
	104	Mp_Ribo	34.1322	33.9917	0.198725	Mp_Repeat	23.8022	23.3984	0.571107
	104	Mp_Ribo	33.8512	33.9917	0.198725	Mp_Repeat	22.9945	23.3984	0.571107
	105	Mp_Ribo	31.9484	31.6762	0.3849	Mp_Repeat	20.2939	20.1022	0.271124
	105	Mp_Ribo	31.404	31.6762	0.3849	Mp_Repeat	19.9105	20.1022	0.271124
	106	Mp_Ribo	Negative	Negative		Mp_Repeat	Negative
	106	Mp_Ribo	Negative	Negative		Mp_Repeat	Negative
	107	Mp_Ribo	35.5461	36.1926	0.914267	Mp_Repeat	24.1798	24.0166	0.230745
	107	Mp_Ribo	36.8391	36.1926	0.914267	Mp_Repeat	23.8535	24.0166	0.230745
	108	Mp_Ribo	Negative	Negative		Mp_Repeat	Negative
	108	Mp_Ribo	Negative	Negative		Mp_Repeat	Negative
	109	Mp_Ribo	Negative	Negative		Mp_Repeat	Negative
	109	Mp_Ribo	Negative	Negative		Mp_Repeat	Negative
	110	Mp_Ribo	Negative	Negative		Mp_Repeat	Negative
	110	Mp_Ribo	Negative	Negative		Mp_Repeat	Negative
	111	Mp_Ribo	Negative	Negative		Mp_Repeat	Negative
	111	Mp_Ribo	Negative	Negative		Mp_Repeat	Negative
	112	Mp_Ribo	Negative	Negative		Mp_Repeat	Negative
	112	Mp_Ribo	Negative	Negative		Mp_Repeat	Negative
	113	Mp_Ribo	Negative	Negative		Mp_Repeat	Negative
	113	Mp_Ribo	Negative	Negative		Mp_Repeat	Negative
	114	Mp_Ribo	Negative	Negative		Mp_Repeat	Negative
	114	Mp_Ribo	Negative	Negative		Mp_Repeat	Negative
	115	Mp_Ribo	40.5765	39.4441	1.60141	Mp_Repeat	27.8678	27.2661	0.850909
	115	Mp_Ribo	38.3118	39.4441	1.60141	Mp_Repeat	26.6644	27.2661	0.850909
	116	Mp_Ribo	35.7528	35.4432	0.437842	Mp_Repeat	23.5768	23.4398	0.193799
	116	Mp_Ribo	35.1336	35.4432	0.437842	Mp_Repeat	23.3027	23.4398	0.193799
	117	Mp_Ribo	28.249	28.3571	0.15291	Mp_Repeat	18.4113	18.467	0.078844
	117	Mp_Ribo	28.4652	28.3571	0.15291	Mp_Repeat	18.5228	18.467	0.078844
	118	Mp_Ribo	Negative	Negative		Mp_Repeat	Negative
	118	Mp_Ribo	Negative	Negative		Mp_Repeat	Negative
	119	Mp_Ribo	34.7605	34.3687	0.554091	Mp_Repeat	23.8545	23.8766	0.031259
	119	Mp_Ribo	33.9769	34.3687	0.554091	Mp_Repeat	23.8987	23.8766	0.031259
	120	Mp_Ribo	31.3885	31.4135	0.03531	Mp_Repeat	20.6968	20.7196	0.032188
	120	Mp_Ribo	31.4385	31.4135	0.03531	Mp_Repeat	20.7423	20.7196	0.032188
	121	Mp_Ribo	32.1097	32.2404	0.184748	Mp_Repeat	21.5278	21.5627	0.049406
	121	Mp_Ribo	32.371	32.2404	0.184748	Mp_Repeat	21.5977	21.5627	0.049406
	122	Mp_Ribo	Negative	Negative		Mp_Repeat	Negative
	122	Mp_Ribo	Negative	Negative		Mp_Repeat	Negative
	123	Mp_Ribo	31.3441	31.3148	0.041413	Mp_Repeat	20.8086	20.6651	0.202871
	123	Mp_Ribo	31.2856	31.3148	0.041413	Mp_Repeat	20.5217	20.6651	0.202871
	124	Mp_Ribo	Negative	Negative		Mp_Repeat	Negative
	124	Mp_Ribo	Negative	Negative		Mp_Repeat	Negative
	125	Mp_Ribo	Negative	Negative		Mp_Repeat	Negative
	125	Mp_Ribo	Negative	Negative		Mp_Repeat	Negative
	126	Mp_Ribo	Negative	Negative		Mp_Repeat	Negative
	126	Mp_Ribo	Negative	Negative		Mp_Repeat	Negative
	127	Mp_Ribo	Negative	Negative		Mp_Repeat	Negative
	127	Mp_Ribo	Negative	Negative		Mp_Repeat	Negative
	128	Mp_Ribo	33.986	34.0049	0.026731	Mp_Repeat	22.4823	22.5208	0.054443
	128	Mp_Ribo	34.0238	34.0049	0.026731	Mp_Repeat	22.5593	22.5208	0.054443
	129	Mp_Ribo	Negative	Negative		Mp_Repeat	Negative
	129	Mp_Ribo	Negative	Negative		Mp_Repeat	Negative
	130	Mp_Ribo	31.8866	32.1107	0.316896	Mp_Repeat	21.1381	20.9923	0.206253
	130	Mp_Ribo	32.3348	32.1107	0.316896	Mp_Repeat	20.8465	20.9923	0.206253
	131	Mp_Ribo	30.3049	30.1324	0.243924	Mp_Repeat	19.7694	19.7798	0.014822
	131	Mp_Ribo	29.9599	30.1324	0.243924	Mp_Repeat	19.7903	19.7798	0.014822
	132	Mp_Ribo	Negative	Negative		Mp_Repeat	Negative
	132	Mp_Ribo	Negative	Negative		Mp_Repeat	Negative
	133	Mp_Ribo	32.1893	32.3023	0.159829	Mp_Repeat	21.2691	21.3787	0.155022
	133	Mp_Ribo	32.4153	32.3023	0.159829	Mp_Repeat	21.4884	21.3787	0.155022
	134	Mp_Ribo	31.041	31.1446	0.146573	Mp_Repeat	20.5092	20.4145	0.133953
	134	Mp_Ribo	31.2483	31.1446	0.146573	Mp_Repeat	20.3198	20.4145	0.133953
	135	Mp_Ribo	33.1874	33.1044	0.117358	Mp_Repeat	23.1611	23.2492	0.124604
	135	Mp_Ribo	33.0214	33.1044	0.117358	Mp_Repeat	23.3373	23.2492	0.124604
	136	Mp_Ribo	Negative	Negative		Mp_Repeat	Negative
	136	Mp_Ribo	Negative	Negative		Mp_Repeat	Negative
	137	Mp_Ribo	Negative	Negative		Mp_Repeat	Negative
	137	Mp_Ribo	Negative	Negative		Mp_Repeat	Negative
	138	Mp_Ribo	33.2158	33.0745	0.19975	Mp_Repeat	23.437	23.1223	0.445028
	138	Mp_Ribo	32.9333	33.0745	0.19975	Mp_Repeat	22.8076	23.1223	0.445028
	139	Mp_Ribo	38.038	37.6528	0.544837	Mp_Repeat	26.2955	26.2566	0.054953
	139	Mp_Ribo	37.2675	37.6528	0.544837	Mp_Repeat	26.2178	26.2566	0.054953
	140	Mp_Ribo	30.1072	29.8825	0.317702	Mp_Repeat	19.758	19.8199	0.08761
	140	Mp_Ribo	29.6579	29.8825	0.317702	Mp_Repeat	19.8819	19.8199	0.08761
	141	Mp_Ribo	40.1992	39.2654	1.32057	Mp_Repeat	25.8331	25.5841	0.35205
	141	Mp_Ribo	38.3316	39.2654	1.32057	Mp_Repeat	25.3352	25.5841	0.35205
	142	Mp_Ribo	Negative	Negative		Mp_Repeat	Negative
	142	Mp_Ribo	Negative	Negative		Mp_Repeat	Negative
	143	Mp_Ribo	Negative	Negative		Mp_Repeat	Negative
	143	Mp_Ribo	Negative	Negative		Mp_Repeat	Negative
	144	Mp_Ribo	31.3495	31.2476	0.14413	Mp_Repeat	20.5785	21.3929	1.15188
	144	Mp_Ribo	31.1456	31.2476	0.14413	Mp_Repeat	22.2075	21.3929	1.15188
	145	Mp_Ribo	33.9905	34.1589	0.238116	Mp_Repeat	24.2559	24.4003	0.1969
	145	Mp_Ribo	34.3273	34.1589	0.238116	Mp_Repeat	24.2047	24.4003	0.1969
	146	Mp_Ribo	36.9652	37.5374	0.809144	Mp_Repeat	27.455	27.8465	0.553703
	146	Mp_Ribo	38.1095	37.5374	0.809144	Mp_Repeat	28.2381	27.8465	0.553703
	147	Mp_Ribo	31.9348	31.9382	0.004889	Mp_Repeat	22.0903	21.9564	0.189441
	147	Mp_Ribo	31.9417	31.9382	0.004889	Mp_Repeat	21.8224	21.9564	0.189441
	148	Mp_Ribo	Negative	Negative		Mp_Repeat	Negative
	148	Mp_Ribo	Negative	Negative		Mp_Repeat	Negative
	149	Mp_Ribo	Negative	Negative		Mp_Repeat	Negative
	149	Mp_Ribo	Negative	Negative		Mp_Repeat	Negative
	150	Mp_Ribo	35.6003	35.8279	0.321756	Mp_Repeat	22.9528	23.2463	0.415143
	150	Mp_Ribo	36.0554	35.8279	0.321756	Mp_Repeat	23.5399	23.2463	0.415143
	151	Mp_Ribo	Negative	Negative		Mp_Repeat	Negative
	151	Mp_Ribo	Negative	Negative		Mp_Repeat	Negative
	152	Mp_Ribo	Negative	Negative		Mp_Repeat	Negative
	152	Mp_Ribo	Negative	Negative		Mp_Repeat	Negative
	153	Mp_Ribo	Negative	Negative		Mp_Repeat	Negative
	153	Mp_Ribo	Negative	Negative		Mp_Repeat	Negative
	154	Mp_Ribo	Negative	Negative		Mp_Repeat	Negative
	154	Mp_Ribo	Negative	Negative		Mp_Repeat	Negative
	155	Mp_Ribo	Negative	Negative		Mp_Repeat	Negative
	155	Mp_Ribo	Negative	Negative		Mp_Repeat	Negative
	156	Mp_Ribo	36.939	36.5744	0.51554	Mp_Repeat	24.7778	24.6965	0.114966
	156	Mp_Ribo	36.2099	36.5744	0.51554	Mp_Repeat	24.6153	24.6965	0.114966
	157	Mp_Ribo	30.0668	29.9094	0.222579	Mp_Repeat	19.0533	19.354	0.425307
	157	Mp_Ribo	29.752	29.9094	0.222579	Mp_Repeat	19.6547	19.354	0.425307
	158	Mp_Ribo	30.6781	30.8409	0.23011	Mp_Repeat	19.0156	19.1434	0.180704
	158	Mp_Ribo	31.0036	30.8409	0.23011	Mp_Repeat	19.2712	19.1434	0.180704
