## Supplementary material for "Targeting a highly repetitive genomic sequence for sensitive and specific molecular detection of the filarial parasite *Mansonella perstans* from human blood and mosquitoes": S4 Table

### Sheet: Sheet1
S4 Table. Individual reaction results of field-collected mosquito sample testing.
	Sample Name	Target	Cт	Cт Mean	Cт SD
	1-A1	Repeat	Negative
	1-A1	Repeat	Negative
	1-A1	Ribosomal	Negative
	1-A1	Ribosomal	Negative
	1-A10	Repeat	20.3402	20.4344	0.13328
	1-A10	Repeat	20.5287	20.4344	0.13328
	1-A10	Ribosomal	26.5572	26.4906	0.09418
	1-A10	Ribosomal	26.424	26.4906	0.09418
	1-A12	Repeat	31.4837	32.0705	0.829894
	1-A12	Repeat	32.6573	32.0705	0.829894
	1-A12	Ribosomal	36.4656	36.3879	0.109927
	1-A12	Ribosomal	36.3102	36.3879	0.109927
	1-A2	Repeat	Negative
	1-A2	Repeat	Negative
	1-A2	Ribosomal	Negative
	1-A2	Ribosomal	Negative
	1-A3	Repeat	Negative
	1-A3	Repeat	Negative
	1-A3	Ribosomal	Negative
	1-A3	Ribosomal	Negative
	1-A4	Repeat	Negative
	1-A4	Repeat	Negative
	1-A4	Ribosomal	Negative
	1-A4	Ribosomal	Negative
	1-A5	Repeat	28.6502	28.7804	0.184039
	1-A5	Repeat	28.9105	28.7804	0.184039
	1-A5	Ribosomal	Negative	34.6043
	1-A5	Ribosomal	34.6043	34.6043
	1-A7	Repeat	34.9528	34.9528
	1-A7	Repeat	Negative	34.9528
	1-A7	Ribosomal	Negative
	1-A7	Ribosomal	Negative
	1-A8	Repeat	Negative
	1-A8	Repeat	Negative
	1-A8	Ribosomal	Negative
	1-A8	Ribosomal	Negative
	1-A9	Repeat	34.3282	32.9052	2.01238
	1-A9	Repeat	31.4823	32.9052	2.01238
	1-A9	Ribosomal	Negative
	1-A9	Ribosomal	Negative
	1-B1	Repeat	Negative
	1-B1	Repeat	Negative
	1-B1	Ribosomal	Negative
	1-B1	Ribosomal	Negative
	1-B11	Repeat	29.9953	29.5905	0.572462
	1-B11	Repeat	29.1857	29.5905	0.572462
	1-B11	Ribosomal	35.2372	35.2372
	1-B11	Ribosomal	Negative	35.2372
	1-B12	Repeat	31.2593	33.2646	2.83587
	1-B12	Repeat	35.2698	33.2646	2.83587
	1-B12	Ribosomal	Negative
	1-B12	Ribosomal	Negative
	1-B2	Repeat	Negative
	1-B2	Repeat	Negative
	1-B2	Ribosomal	Negative
	1-B2	Ribosomal	Negative
	1-B3	Repeat	Negative
	1-B3	Repeat	Negative
	1-B3	Ribosomal	Negative
	1-B3	Ribosomal	Negative
	1-B4	Repeat	35.7291	35.7291
	1-B4	Repeat	Negative	35.7291
	1-B4	Ribosomal	Negative
	1-B4	Ribosomal	Negative
	1-B5	Repeat	Negative
	1-B5	Repeat	Negative
	1-B5	Ribosomal	Negative
	1-B5	Ribosomal	Negative
	1-B7	Repeat	Negative	33.2175
	1-B7	Repeat	33.2175	33.2175
	1-B7	Ribosomal	Negative
	1-B7	Ribosomal	Negative
	1-B8	Repeat	Negative
	1-B8	Repeat	Negative
	1-B8	Ribosomal	Negative
	1-B8	Ribosomal	Negative
	1-B9	Repeat	Negative
	1-B9	Repeat	Negative
	1-B9	Ribosomal	Negative
	1-B9	Ribosomal	Negative
	1-C1	Repeat	Negative
	1-C1	Repeat	Negative
	1-C1	Ribosomal	Negative
	1-C1	Ribosomal	Negative
	1-C10	Repeat	Negative
	1-C10	Repeat	Negative
	1-C10	Ribosomal	Negative
	1-C10	Ribosomal	Negative
	1-C11	Repeat	Negative
	1-C11	Repeat	Negative
	1-C11	Ribosomal	Negative
	1-C11	Ribosomal	Negative
	1-C12	Repeat	32.8672	32.5854	0.398479
	1-C12	Repeat	32.3036	32.5854	0.398479
	1-C12	Ribosomal	Negative
	1-C12	Ribosomal	Negative
	1-C2	Repeat	Negative
	1-C2	Repeat	Negative
	1-C2	Ribosomal	Negative
	1-C2	Ribosomal	Negative
	1-C3	Repeat	Negative
	1-C3	Repeat	Negative
	1-C3	Ribosomal	Negative
	1-C3	Ribosomal	Negative
	1-C4	Repeat	24.6921	24.6038	0.124876
	1-C4	Repeat	24.5155	24.6038	0.124876
	1-C4	Ribosomal	30.3169	30.1334	0.259533
	1-C4	Ribosomal	29.9499	30.1334	0.259533
	1-C5	Repeat	Negative
	1-C5	Repeat	Negative
	1-C5	Ribosomal	Negative
	1-C5	Ribosomal	Negative
	1-C7	Repeat	Negative
	1-C7	Repeat	Negative
	1-C7	Ribosomal	Negative
	1-C7	Ribosomal	Negative
	1-C8	Repeat	Negative
	1-C8	Repeat	Negative
	1-C8	Ribosomal	Negative
	1-C8	Ribosomal	Negative
	1-C9	Repeat	24.2352	24.1888	0.065607
	1-C9	Repeat	24.1424	24.1888	0.065607
	1-C9	Ribosomal	29.8852	29.8729	0.017437
	1-C9	Ribosomal	29.8606	29.8729	0.017437
	1-D1	Repeat	Negative
	1-D1	Repeat	Negative
	1-D1	Ribosomal	Negative
	1-D1	Ribosomal	Negative
	1-D10	Repeat	27.2816	28.2999	1.44015
	1-D10	Repeat	29.3182	28.2999	1.44015
	1-D10	Ribosomal	34.243	34.243
	1-D10	Ribosomal	Negative	34.243
	1-D11	Repeat	Negative
	1-D11	Repeat	Negative
	1-D11	Ribosomal	Negative
	1-D11	Ribosomal	Negative
	1-D12	Repeat	Negative
	1-D12	Repeat	Negative
	1-D12	Ribosomal	Negative
	1-D12	Ribosomal	Negative
	1-D2	Repeat	Negative
	1-D2	Repeat	Negative
	1-D2	Ribosomal	Negative
	1-D2	Ribosomal	Negative
	1-D3	Repeat	Negative
	1-D3	Repeat	Negative
	1-D3	Ribosomal	Negative
	1-D3	Ribosomal	Negative
	1-D4	Repeat	Negative
	1-D4	Repeat	Negative
	1-D4	Ribosomal	Negative
	1-D4	Ribosomal	Negative
	1-D5	Repeat	Negative
	1-D5	Repeat	Negative
	1-D5	Ribosomal	Negative
	1-D5	Ribosomal	Negative
	1-D7	Repeat	28.9326	28.9129	0.027946
	1-D7	Repeat	28.8931	28.9129	0.027946
	1-D7	Ribosomal	34.3774	33.9369	0.62297
	1-D7	Ribosomal	33.4964	33.9369	0.62297
	1-D8	Repeat	Negative
	1-D8	Repeat	Negative
	1-D8	Ribosomal	Negative
	1-D8	Ribosomal	Negative
	1-D9	Repeat	Negative
	1-D9	Repeat	Negative
	1-D9	Ribosomal	Negative
	1-D9	Ribosomal	Negative
	1-E1	Repeat	Negative
	1-E1	Repeat	Negative
	1-E1	Ribosomal	Negative
	1-E1	Ribosomal	Negative
	1-E10	Repeat	Negative
	1-E10	Repeat	Negative
	1-E10	Ribosomal	Negative
	1-E10	Ribosomal	Negative
	1-E11	Repeat	Negative
	1-E11	Repeat	Negative
	1-E11	Ribosomal	Negative
	1-E11	Ribosomal	Negative
	1-E12	Repeat	31.6561	32.2714	0.870135
	1-E12	Repeat	32.8867	32.2714	0.870135
	1-E12	Ribosomal	Negative
	1-E12	Ribosomal	Negative
	1-E2	Repeat	Negative
	1-E2	Repeat	Negative
	1-E2	Ribosomal	Negative
	1-E2	Ribosomal	Negative
	1-E3	Repeat	31.0783	32.0777	1.41331
	1-E3	Repeat	33.077	32.0777	1.41331
	1-E3	Ribosomal	Negative
	1-E3	Ribosomal	Negative
	1-E4	Repeat	Negative
	1-E4	Repeat	Negative
	1-E4	Ribosomal	Negative
	1-E4	Ribosomal	Negative
	1-E5	Repeat	Negative
	1-E5	Repeat	Negative
	1-E5	Ribosomal	Negative
	1-E5	Ribosomal	Negative
	1-E7	Repeat	26.5273	26.9075	0.537628
	1-E7	Repeat	27.2876	26.9075	0.537628
	1-E7	Ribosomal	36.9587	35.5436	2.00122
	1-E7	Ribosomal	34.1285	35.5436	2.00122
	1-E8	Repeat	Negative	38.2674
	1-E8	Repeat	38.2674	38.2674
	1-E8	Ribosomal	Negative
	1-E8	Ribosomal	Negative
	1-E9	Repeat	Negative
	1-E9	Repeat	Negative
	1-E9	Ribosomal	Negative
	1-E9	Ribosomal	Negative
	1-F1	Repeat	Negative
	1-F1	Repeat	Negative
	1-F1	Ribosomal	Negative
	1-F1	Ribosomal	Negative
	1-F12	Repeat	30.8807	31.1037	0.31531
	1-F12	Repeat	31.3266	31.1037	0.31531
	1-F12	Ribosomal	Negative
	1-F12	Ribosomal	Negative
	1-F2	Repeat	Negative
	1-F2	Repeat	Negative
	1-F2	Ribosomal	Negative
	1-F2	Ribosomal	Negative
	1-F3	Repeat	Negative
	1-F3	Repeat	Negative
	1-F3	Ribosomal	Negative
	1-F3	Ribosomal	Negative
	1-F4	Repeat	Negative
	1-F4	Repeat	Negative
	1-F4	Ribosomal	Negative
	1-F4	Ribosomal	Negative
	1-F7	Repeat	29.997	31.188	1.68432
	1-F7	Repeat	32.379	31.188	1.68432
	1-F7	Ribosomal	Negative
	1-F7	Ribosomal	Negative
	1-F9	Repeat	Negative
	1-F9	Repeat	Negative
	1-F9	Ribosomal	Negative
	1-F9	Ribosomal	Negative
	1-G1	Repeat	Negative
	1-G1	Repeat	Negative
	1-G1	Ribosomal	Negative
	1-G1	Ribosomal	Negative
	1-G10	Repeat	32.1331	32.4911	0.506178
	1-G10	Repeat	32.849	32.4911	0.506178
	1-G10	Ribosomal	36.6536	35.9977	0.927703
	1-G10	Ribosomal	35.3417	35.9977	0.927703
	1-G2	Repeat	Negative
	1-G2	Repeat	Negative
	1-G2	Ribosomal	Negative
	1-G2	Ribosomal	Negative
	1-G3	Repeat	32.0864	33.2018	1.57741
	1-G3	Repeat	34.3172	33.2018	1.57741
	1-G3	Ribosomal	Negative
	1-G3	Ribosomal	Negative
	1-G5	Repeat	Negative
	1-G5	Repeat	Negative
	1-G5	Ribosomal	Negative
	1-G5	Ribosomal	Negative
	1-G6	Repeat	Negative
	1-G6	Repeat	Negative
	1-G6	Ribosomal	Negative
	1-G6	Ribosomal	Negative
	1-G7	Repeat	Negative
	1-G7	Repeat	Negative
	1-G7	Ribosomal	Negative
	1-G7	Ribosomal	Negative
	1-G8	Repeat	Negative
	1-G8	Repeat	Negative
	1-G8	Ribosomal	Negative
	1-G8	Ribosomal	Negative
	1-H1	Repeat	Negative
	1-H1	Repeat	Negative
	1-H1	Ribosomal	Negative
	1-H1	Ribosomal	Negative
	1-H10	Repeat	31.1762	33.3346	3.0524
	1-H10	Repeat	35.4929	33.3346	3.0524
	1-H10	Ribosomal	Negative
	1-H10	Ribosomal	Negative
	1-H2	Repeat	Negative
	1-H2	Repeat	Negative
	1-H2	Ribosomal	Negative
	1-H2	Ribosomal	Negative
	1-H3	Repeat	Negative
	1-H3	Repeat	Negative
	1-H3	Ribosomal	Negative
	1-H3	Ribosomal	Negative
	1-H5	Repeat	Negative
	1-H5	Repeat	Negative
	1-H5	Ribosomal	Negative
	1-H5	Ribosomal	Negative
	1-H6	Repeat	19.8379	20.5426	0.996577
	1-H6	Repeat	21.2473	20.5426	0.996577
	1-H6	Ribosomal	26.9617	27.5461	0.826515
	1-H6	Ribosomal	28.1306	27.5461	0.826515
	1-H7	Repeat	Negative
	1-H7	Repeat	Negative
	1-H7	Ribosomal	Negative
	1-H7	Ribosomal	Negative
	1-H9	Repeat	Negative
	1-H9	Repeat	Negative
	1-H9	Ribosomal	Negative
	1-H9	Ribosomal	Negative
	2-A1	Repeat	33.6644	33.8792	0.303865
	2-A1	Repeat	34.0941	33.8792	0.303865
	2-A1	Ribosomal	Negative
	2-A1	Ribosomal	Negative
	2-A10	Repeat	Negative
	2-A10	Repeat	Negative
	2-A10	Ribosomal	Negative
	2-A10	Ribosomal	Negative
	2-A12	Repeat	Negative
	2-A12	Repeat	Negative
	2-A12	Ribosomal	Negative
	2-A12	Ribosomal	Negative
	2-A2	Repeat	Negative
	2-A2	Repeat	Negative
	2-A2	Ribosomal	Negative
	2-A2	Ribosomal	Negative
	2-A3	Repeat	Negative
	2-A3	Repeat	Negative
	2-A3	Ribosomal	Negative
	2-A3	Ribosomal	Negative
	2-A4	Repeat	Negative
	2-A4	Repeat	Negative
	2-A4	Ribosomal	Negative
	2-A4	Ribosomal	Negative
	2-A5	Repeat	Negative
	2-A5	Repeat	Negative
	2-A5	Ribosomal	Negative
	2-A5	Ribosomal	Negative
	2-A6	Repeat	Negative
	2-A6	Repeat	Negative
	2-A6	Ribosomal	Negative
	2-A6	Ribosomal	Negative
	2-A7	Repeat	Negative
	2-A7	Repeat	Negative
	2-A7	Ribosomal	Negative
	2-A7	Ribosomal	Negative
	2-A8	Repeat	Negative
	2-A8	Repeat	Negative
	2-A8	Ribosomal	Negative
	2-A8	Ribosomal	Negative
	2-A9	Repeat	Negative
	2-A9	Repeat	Negative
	2-A9	Ribosomal	Negative
	2-A9	Ribosomal	Negative
	2-B1	Repeat	Negative
	2-B1	Repeat	Negative
	2-B1	Ribosomal	Negative
	2-B1	Ribosomal	Negative
	2-B10	Repeat	Negative
	2-B10	Repeat	Negative
	2-B10	Ribosomal	Negative
	2-B10	Ribosomal	Negative
	2-B12	Repeat	Negative
	2-B12	Repeat	Negative
	2-B12	Ribosomal	Negative
	2-B12	Ribosomal	Negative
	2-B2	Repeat	Negative
	2-B2	Repeat	Negative
	2-B2	Ribosomal	Negative
	2-B2	Ribosomal	Negative
	2-B3	Repeat	Negative
	2-B3	Repeat	Negative
	2-B3	Ribosomal	Negative
	2-B3	Ribosomal	Negative
	2-B4	Repeat	Negative
	2-B4	Repeat	Negative
	2-B4	Ribosomal	Negative
	2-B4	Ribosomal	Negative
	2-B5	Repeat	Negative
	2-B5	Repeat	Negative
	2-B5	Ribosomal	Negative
	2-B5	Ribosomal	Negative
	2-B6	Repeat	Negative
	2-B6	Repeat	Negative
	2-B6	Ribosomal	Negative
	2-B6	Ribosomal	Negative
	2-B7	Repeat	Negative
	2-B7	Repeat	Negative
	2-B7	Ribosomal	Negative
	2-B7	Ribosomal	Negative
	2-B8	Repeat	Negative
	2-B8	Repeat	Negative
	2-B8	Ribosomal	Negative
	2-B8	Ribosomal	Negative
	2-B9	Repeat	Negative
	2-B9	Repeat	Negative
	2-B9	Ribosomal	Negative
	2-B9	Ribosomal	Negative
	2-C1	Repeat	Negative
	2-C1	Repeat	Negative
	2-C1	Ribosomal	Negative
	2-C1	Ribosomal	Negative
	2-C10	Repeat	Negative
	2-C10	Repeat	Negative
	2-C10	Ribosomal	Negative
	2-C10	Ribosomal	Negative
	2-C11	Repeat	Negative
	2-C11	Repeat	Negative
	2-C11	Ribosomal	Negative
	2-C11	Ribosomal	Negative
	2-C12	Repeat	Negative
	2-C12	Repeat	Negative
	2-C12	Ribosomal	Negative
	2-C12	Ribosomal	Negative
	2-C2	Repeat	35.9275	35.2163	1.00587
	2-C2	Repeat	34.505	35.2163	1.00587
	2-C2	Ribosomal	Negative
	2-C2	Ribosomal	Negative
	2-C3	Repeat	Negative
	2-C3	Repeat	Negative
	2-C3	Ribosomal	Negative
	2-C3	Ribosomal	Negative
	2-C4	Repeat	Negative	32.5053
	2-C4	Repeat	32.5053	32.5053
	2-C4	Ribosomal	36.3969	36.3969
	2-C4	Ribosomal	Negative	36.3969
	2-C5	Repeat	Negative
	2-C5	Repeat	Negative
	2-C5	Ribosomal	Negative
	2-C5	Ribosomal	Negative
	2-C6	Repeat	Negative
	2-C6	Repeat	Negative
	2-C6	Ribosomal	Negative
	2-C6	Ribosomal	Negative
	2-C7	Repeat	Negative
	2-C7	Repeat	Negative
	2-C7	Ribosomal	Negative
	2-C7	Ribosomal	Negative
	2-C8	Repeat	Negative
	2-C8	Repeat	Negative
	2-C8	Ribosomal	Negative
	2-C8	Ribosomal	Negative
	2-C9	Repeat	Negative
	2-C9	Repeat	Negative
	2-C9	Ribosomal	Negative
	2-C9	Ribosomal	Negative
	2-D1	Repeat	Negative
	2-D1	Repeat	Negative
	2-D1	Ribosomal	Negative
	2-D1	Ribosomal	Negative
	2-D10	Repeat	Negative
	2-D10	Repeat	Negative
	2-D10	Ribosomal	Negative
	2-D10	Ribosomal	Negative
	2-D11	Repeat	Negative
	2-D11	Repeat	Negative
	2-D11	Ribosomal	Negative
	2-D11	Ribosomal	Negative
	2-D12	Repeat	Negative
	2-D12	Repeat	Negative
	2-D12	Ribosomal	Negative
	2-D12	Ribosomal	Negative
	2-D2	Repeat	Negative	36.9698
	2-D2	Repeat	36.9698	36.9698
	2-D2	Ribosomal	37.1361	37.1361
	2-D2	Ribosomal	Negative	37.1361
	2-D3	Repeat	Negative
	2-D3	Repeat	Negative
	2-D3	Ribosomal	Negative
	2-D3	Ribosomal	Negative
	2-D4	Repeat	Negative
	2-D4	Repeat	Negative
	2-D4	Ribosomal	Negative
	2-D4	Ribosomal	Negative
	2-D5	Repeat	Negative
	2-D5	Repeat	Negative
	2-D5	Ribosomal	Negative
	2-D5	Ribosomal	Negative
	2-D6	Repeat	37.4408	37.4408
	2-D6	Repeat	Negative	37.4408
	2-D6	Ribosomal	Negative
	2-D6	Ribosomal	Negative
	2-D7	Repeat	Negative
	2-D7	Repeat	Negative
	2-D7	Ribosomal	Negative
	2-D7	Ribosomal	Negative
	2-D8	Repeat	Negative
	2-D8	Repeat	Negative
	2-D8	Ribosomal	Negative
	2-D8	Ribosomal	Negative
	2-E1	Repeat	Negative
	2-E1	Repeat	Negative
	2-E1	Ribosomal	Negative
	2-E1	Ribosomal	Negative
	2-E10	Repeat	21.899	22.2414	0.484167
	2-E10	Repeat	22.5837	22.2414	0.484167
	2-E10	Ribosomal	27.8583	28.0939	0.333237
	2-E10	Ribosomal	28.3296	28.0939	0.333237
	2-E11	Repeat	Negative
	2-E11	Repeat	Negative
	2-E11	Ribosomal	Negative
	2-E11	Ribosomal	Negative
	2-E3	Repeat	Negative
	2-E3	Repeat	Negative
	2-E3	Ribosomal	Negative
	2-E3	Ribosomal	Negative
	2-E4	Repeat	Negative
	2-E4	Repeat	Negative
	2-E4	Ribosomal	Negative
	2-E4	Ribosomal	Negative
	2-E5	Repeat	Negative
	2-E5	Repeat	Negative
	2-E5	Ribosomal	Negative
	2-E5	Ribosomal	Negative
	2-E6	Repeat	Negative
	2-E6	Repeat	Negative
	2-E6	Ribosomal	Negative
	2-E6	Ribosomal	Negative
	2-E7	Repeat	Negative
	2-E7	Repeat	Negative
	2-E7	Ribosomal	Negative
	2-E7	Ribosomal	Negative
	2-E8	Repeat	Negative
	2-E8	Repeat	Negative
	2-E8	Ribosomal	Negative
	2-E8	Ribosomal	Negative
	2-E9	Repeat	Negative
	2-E9	Repeat	Negative
	2-E9	Ribosomal	Negative
	2-E9	Ribosomal	Negative
	2-F1	Repeat	Negative
	2-F1	Repeat	Negative
	2-F1	Ribosomal	Negative
	2-F1	Ribosomal	Negative
	2-F10	Repeat	Negative
	2-F10	Repeat	Negative
	2-F10	Ribosomal	Negative
	2-F10	Ribosomal	Negative
	2-F11	Repeat	Negative
	2-F11	Repeat	Negative
	2-F11	Ribosomal	Negative
	2-F11	Ribosomal	Negative
	2-F12	Repeat	34.057	34.057
	2-F12	Repeat	Negative	34.057
	2-F12	Ribosomal	Negative
	2-F12	Ribosomal	Negative
	2-F2	Repeat	Negative
	2-F2	Repeat	Negative
	2-F2	Ribosomal	Negative
	2-F2	Ribosomal	Negative
	2-F3	Repeat	Negative
	2-F3	Repeat	Negative
	2-F3	Ribosomal	Negative
	2-F3	Ribosomal	Negative
	2-F4	Repeat	Negative
	2-F4	Repeat	Negative
	2-F4	Ribosomal	Negative
	2-F4	Ribosomal	Negative
	2-F5	Repeat	Negative
	2-F5	Repeat	Negative
	2-F5	Ribosomal	Negative
	2-F5	Ribosomal	Negative
	2-F7	Repeat	Negative
	2-F7	Repeat	Negative
	2-F7	Ribosomal	Negative
	2-F7	Ribosomal	Negative
	2-F8	Repeat	Negative
	2-F8	Repeat	Negative
	2-F8	Ribosomal	Negative
	2-F8	Ribosomal	Negative
	2-F9	Repeat	Negative
	2-F9	Repeat	Negative
	2-F9	Ribosomal	Negative
	2-F9	Ribosomal	Negative
	2-G1	Repeat	Negative
	2-G1	Repeat	Negative
	2-G1	Ribosomal	Negative
	2-G1	Ribosomal	Negative
	2-G10	Repeat	Negative
	2-G10	Repeat	Negative
	2-G10	Ribosomal	Negative
	2-G10	Ribosomal	Negative
	2-G11	Repeat	Negative
	2-G11	Repeat	Negative
	2-G11	Ribosomal	Negative
	2-G11	Ribosomal	Negative
	2-G12	Repeat	30.876	32.2374	1.92533
	2-G12	Repeat	33.5988	32.2374	1.92533
	2-G12	Ribosomal	Negative
	2-G12	Ribosomal	Negative
	2-G4	Repeat	Negative
	2-G4	Repeat	Negative
	2-G4	Ribosomal	Negative
	2-G4	Ribosomal	Negative
	2-G5	Repeat	Negative
	2-G5	Repeat	Negative
	2-G5	Ribosomal	Negative
	2-G5	Ribosomal	Negative
	2-G7	Repeat	Negative
	2-G7	Repeat	Negative
	2-G7	Ribosomal	Negative
	2-G7	Ribosomal	Negative
	2-G8	Repeat	Negative
	2-G8	Repeat	Negative
	2-G8	Ribosomal	Negative
	2-G8	Ribosomal	Negative
	2-G9	Repeat	Negative
	2-G9	Repeat	Negative
	2-G9	Ribosomal	Negative
	2-G9	Ribosomal	Negative
	2-H1	Repeat	30.9651	31.4652	0.70724
	2-H1	Repeat	31.9653	31.4652	0.70724
	2-H1	Ribosomal	Negative
	2-H1	Ribosomal	Negative
	2-H10	Repeat	Negative
	2-H10	Repeat	Negative
	2-H10	Ribosomal	Negative
	2-H10	Ribosomal	Negative
	2-H11	Repeat	Negative
	2-H11	Repeat	Negative
	2-H11	Ribosomal	Negative
	2-H11	Ribosomal	Negative
	2-H2	Repeat	Negative
	2-H2	Repeat	Negative
	2-H2	Ribosomal	Negative
	2-H2	Ribosomal	Negative
	2-H3	Repeat	Negative
	2-H3	Repeat	Negative
	2-H3	Ribosomal	Negative
	2-H3	Ribosomal	Negative
	2-H5	Repeat	Negative
	2-H5	Repeat	Negative
	2-H5	Ribosomal	Negative
	2-H5	Ribosomal	Negative
	2-H6	Repeat	Negative
	2-H6	Repeat	Negative
	2-H6	Ribosomal	Negative
	2-H6	Ribosomal	Negative
	2-H8	Repeat	Negative
	2-H8	Repeat	Negative
	2-H8	Ribosomal	Negative
	2-H8	Ribosomal	Negative
	2-H9	Repeat	Negative
	2-H9	Repeat	Negative
	2-H9	Ribosomal	Negative
	2-H9	Ribosomal	Negative
	3-A10	Repeat	Negative
	3-A10	Repeat	Negative
	3-A10	Ribosomal	Negative
	3-A10	Ribosomal	Negative
	3-A11	Repeat	Negative
	3-A11	Repeat	Negative
	3-A11	Ribosomal	Negative
	3-A11	Ribosomal	Negative
	3-A12	Repeat	Negative
	3-A12	Repeat	Negative
	3-A12	Ribosomal	Negative
	3-A12	Ribosomal	Negative
	3-A3	Repeat	Negative
	3-A3	Repeat	Negative
	3-A3	Ribosomal	Negative
	3-A3	Ribosomal	Negative
	3-A6	Repeat	Negative
	3-A6	Repeat	Negative
	3-A6	Ribosomal	Negative
	3-A6	Ribosomal	Negative
	3-A7	Repeat	Negative
	3-A7	Repeat	Negative
	3-A7	Ribosomal	Negative
	3-A7	Ribosomal	Negative
	3-A8	Repeat	Negative
	3-A8	Repeat	Negative
	3-A8	Ribosomal	Negative
	3-A8	Ribosomal	Negative
	3-B10	Repeat	Negative
	3-B10	Repeat	Negative
	3-B10	Ribosomal	Negative
	3-B10	Ribosomal	Negative
	3-B11	Repeat	33.3719	33.3719
	3-B11	Repeat	Negative	33.3719
	3-B11	Ribosomal	Negative
	3-B11	Ribosomal	Negative
	3-B12	Repeat	Negative
	3-B12	Repeat	Negative
	3-B12	Ribosomal	Negative
	3-B12	Ribosomal	Negative
	3-B3	Repeat	Negative
	3-B3	Repeat	Negative
	3-B3	Ribosomal	Negative
	3-B3	Ribosomal	Negative
	3-B4	Repeat	23.2159	23.3504	0.190274
	3-B4	Repeat	23.485	23.3504	0.190274
	3-B4	Ribosomal	31.313	31.313
	3-B4	Ribosomal	Negative	31.313
	3-B5	Repeat	Negative
	3-B5	Repeat	Negative
	3-B5	Ribosomal	Negative
	3-B5	Ribosomal	Negative
	3-B6	Repeat	Negative
	3-B6	Repeat	Negative
	3-B6	Ribosomal	Negative
	3-B6	Ribosomal	Negative
	3-B7	Repeat	Negative
	3-B7	Repeat	Negative
	3-B7	Ribosomal	Negative
	3-B7	Ribosomal	Negative
	3-B8	Repeat	Negative
	3-B8	Repeat	Negative
	3-B8	Ribosomal	Negative
	3-B8	Ribosomal	Negative
	3-C1	Repeat	Negative
	3-C1	Repeat	Negative
	3-C1	Ribosomal	Negative
	3-C1	Ribosomal	Negative
	3-C10	Repeat	Negative
	3-C10	Repeat	Negative
	3-C10	Ribosomal	Negative
	3-C10	Ribosomal	Negative
	3-C11	Repeat	Negative
	3-C11	Repeat	Negative
	3-C11	Ribosomal	Negative
	3-C11	Ribosomal	Negative
	3-C12	Repeat	Negative
	3-C12	Repeat	Negative
	3-C12	Ribosomal	Negative
	3-C12	Ribosomal	Negative
	3-C3	Repeat	Negative
	3-C3	Repeat	Negative
	3-C3	Ribosomal	Negative
	3-C3	Ribosomal	Negative
	3-C4	Repeat	33.1944	32.8305	0.514572
	3-C4	Repeat	32.4666	32.8305	0.514572
	3-C4	Ribosomal	Negative
	3-C4	Ribosomal	Negative
	3-C5	Repeat	Negative
	3-C5	Repeat	Negative
	3-C5	Ribosomal	Negative
	3-C5	Ribosomal	Negative
	3-C6	Repeat	Negative
	3-C6	Repeat	Negative
	3-C6	Ribosomal	Negative
	3-C6	Ribosomal	Negative
	3-C7	Repeat	Negative
	3-C7	Repeat	Negative
	3-C7	Ribosomal	Negative
	3-C7	Ribosomal	Negative
	3-C8	Repeat	Negative
	3-C8	Repeat	Negative
	3-C8	Ribosomal	Negative
	3-C8	Ribosomal	Negative
	3-C9	Repeat	24.8841	24.9266	0.060187
	3-C9	Repeat	24.9692	24.9266	0.060187
	3-C9	Ribosomal	30.6794	30.612	0.095188
	3-C9	Ribosomal	30.5447	30.612	0.095188
	3-D1	Repeat	Negative
	3-D1	Repeat	Negative
	3-D1	Ribosomal	Negative
	3-D1	Ribosomal	Negative
	3-D10	Repeat	Negative
	3-D10	Repeat	Negative
	3-D10	Ribosomal	Negative
	3-D10	Ribosomal	Negative
	3-D11	Repeat	34.3564	34.8673	0.722544
	3-D11	Repeat	35.3782	34.8673	0.722544
	3-D11	Ribosomal	37.3583	37.3583
	3-D11	Ribosomal	Negative	37.3583
	3-D12	Repeat	Negative
	3-D12	Repeat	Negative
	3-D12	Ribosomal	Negative
	3-D12	Ribosomal	Negative
	3-D2	Repeat	Negative
	3-D2	Repeat	Negative
	3-D2	Ribosomal	Negative
	3-D2	Ribosomal	Negative
	3-D3	Repeat	Negative
	3-D3	Repeat	Negative
	3-D3	Ribosomal	Negative
	3-D3	Ribosomal	Negative
	3-D4	Repeat	Negative
	3-D4	Repeat	Negative
	3-D4	Ribosomal	Negative
	3-D4	Ribosomal	Negative
	3-D5	Repeat	Negative
	3-D5	Repeat	Negative
	3-D5	Ribosomal	Negative
	3-D5	Ribosomal	Negative
	3-D6	Repeat	Negative
	3-D6	Repeat	Negative
	3-D6	Ribosomal	Negative
	3-D6	Ribosomal	Negative
	3-D7	Repeat	Negative
	3-D7	Repeat	Negative
	3-D7	Ribosomal	Negative
	3-D7	Ribosomal	Negative
	3-D8	Repeat	Negative
	3-D8	Repeat	Negative
	3-D8	Ribosomal	Negative
	3-D8	Ribosomal	Negative
	3-D9	Repeat	Negative	31.5604
	3-D9	Repeat	31.5604	31.5604
	3-D9	Ribosomal	Negative
	3-D9	Ribosomal	Negative
	3-E1	Repeat	Negative
	3-E1	Repeat	Negative
	3-E1	Ribosomal	Negative
	3-E1	Ribosomal	Negative
	3-E10	Repeat	Negative
	3-E10	Repeat	Negative
	3-E10	Ribosomal	Negative
	3-E10	Ribosomal	Negative
	3-E11	Repeat	Negative
	3-E11	Repeat	Negative
	3-E11	Ribosomal	Negative
	3-E11	Ribosomal	Negative
	3-E2	Repeat	Negative
	3-E2	Repeat	Negative
	3-E2	Ribosomal	Negative
	3-E2	Ribosomal	Negative
	3-E3	Repeat	Negative
	3-E3	Repeat	Negative
	3-E3	Ribosomal	Negative
	3-E3	Ribosomal	Negative
	3-E4	Repeat	Negative
	3-E4	Repeat	Negative
	3-E4	Ribosomal	Negative
	3-E4	Ribosomal	Negative
	3-E5	Repeat	Negative
	3-E5	Repeat	Negative
	3-E5	Ribosomal	Negative
	3-E5	Ribosomal	Negative
	3-E6	Repeat	Negative
	3-E6	Repeat	Negative
	3-E6	Ribosomal	Negative
	3-E6	Ribosomal	Negative
	3-E7	Repeat	Negative
	3-E7	Repeat	Negative
	3-E7	Ribosomal	Negative
	3-E7	Ribosomal	Negative
	3-E8	Repeat	Negative
	3-E8	Repeat	Negative
	3-E8	Ribosomal	Negative
	3-E8	Ribosomal	Negative
	3-E9	Repeat	Negative
	3-E9	Repeat	Negative
	3-E9	Ribosomal	Negative
	3-E9	Ribosomal	Negative
	3-F1	Repeat	Negative
	3-F1	Repeat	Negative
	3-F1	Ribosomal	Negative
	3-F1	Ribosomal	Negative
	3-F10	Repeat	Negative
	3-F10	Repeat	Negative
	3-F10	Ribosomal	Negative
	3-F10	Ribosomal	Negative
	3-F11	Repeat	Negative
	3-F11	Repeat	Negative
	3-F11	Ribosomal	Negative
	3-F11	Ribosomal	Negative
	3-F3	Repeat	Negative
	3-F3	Repeat	Negative
	3-F3	Ribosomal	Negative
	3-F3	Ribosomal	Negative
	3-F5	Repeat	Negative	32.7502
	3-F5	Repeat	32.7502	32.7502
	3-F5	Ribosomal	Negative
	3-F5	Ribosomal	Negative
	3-F6	Repeat	Negative
	3-F6	Repeat	Negative
	3-F6	Ribosomal	Negative
	3-F6	Ribosomal	Negative
	3-F8	Repeat	Negative
	3-F8	Repeat	Negative
	3-F8	Ribosomal	Negative
	3-F8	Ribosomal	Negative
	3-F9	Repeat	Negative
	3-F9	Repeat	Negative
	3-F9	Ribosomal	Negative
	3-F9	Ribosomal	Negative
	3-G1	Repeat	33.8125	33.8125
	3-G1	Repeat	Negative	33.8125
	3-G1	Ribosomal	Negative
	3-G1	Ribosomal	Negative
	3-G10	Repeat	Negative
	3-G10	Repeat	Negative
	3-G10	Ribosomal	Negative
	3-G10	Ribosomal	Negative
	3-G10	Repeat	33.3606	33.3947	0.048219
	3-G10	Repeat	33.4288	33.3947	0.048219
	3-G10	Ribosomal	Negative
	3-G10	Ribosomal	Negative
	3-G12	Repeat	Negative
	3-G12	Repeat	Negative
	3-G12	Ribosomal	Negative
	3-G12	Ribosomal	Negative
	3-G2	Repeat	Negative
	3-G2	Repeat	Negative
	3-G2	Ribosomal	Negative
	3-G2	Ribosomal	Negative
	3-G3	Repeat	27.9098	27.8078	0.144353
	3-G3	Repeat	27.7057	27.8078	0.144353
	3-G3	Ribosomal	35.7016	35.7016
	3-G3	Ribosomal	Negative	35.7016
	3-G5	Repeat	Negative
	3-G5	Repeat	Negative
	3-G5	Ribosomal	Negative
	3-G5	Ribosomal	Negative
	3-G6	Repeat	Negative
	3-G6	Repeat	Negative
	3-G6	Ribosomal	Negative
	3-G6	Ribosomal	Negative
	3-G9	Repeat	31.3274	33.2128	2.6664
	3-G9	Repeat	35.0982	33.2128	2.6664
	3-G9	Ribosomal	35.6065	35.6065
	3-G9	Ribosomal	Negative	35.6065
	3-H12	Repeat	Negative
	3-H12	Repeat	Negative
	3-H12	Ribosomal	Negative
	3-H12	Ribosomal	Negative
	3-H3	Repeat	25.1767	25.7983	0.87903
	3-H3	Repeat	26.4198	25.7983	0.87903
	3-H3	Ribosomal	32.5155	32.3614	0.217979
	3-H3	Ribosomal	32.2072	32.3614	0.217979
	3-H4	Repeat	Negative
	3-H4	Repeat	Negative
	3-H4	Ribosomal	Negative
	3-H4	Ribosomal	Negative
	3-H5	Repeat	Negative
	3-H5	Repeat	Negative
	3-H5	Ribosomal	Negative
	3-H5	Ribosomal	Negative
	3-H6	Repeat	33.3045	32.1163	1.68042
	3-H6	Repeat	30.928	32.1163	1.68042
	3-H6	Ribosomal	Negative
	3-H6	Ribosomal	Negative
	3-H7	Repeat	Negative
	3-H7	Repeat	Negative
	3-H7	Ribosomal	Negative
	3-H7	Ribosomal	Negative
	3-H8	Repeat	28.4662	29.2312	1.08192
	3-H8	Repeat	29.9963	29.2312	1.08192
	3-H8	Ribosomal	Negative	34.9425
	3-H8	Ribosomal	34.9425	34.9425
	3-H9	Repeat	Negative
	3-H9	Repeat	Negative
	3-H9	Ribosomal	Negative
	3-H9	Ribosomal	Negative
	4-A1	Repeat	Negative
	4-A1	Repeat	Negative
	4-A1	Ribosomal	Negative
	4-A1	Ribosomal	Negative
	4-A10	Repeat	Negative
	4-A10	Repeat	Negative
	4-A10	Ribosomal	Negative
	4-A10	Ribosomal	Negative
	4-A11	Repeat	Negative	34.0771
	4-A11	Repeat	34.0771	34.0771
	4-A11	Ribosomal	Negative
	4-A11	Ribosomal	Negative
	4-A12	Repeat	Negative
	4-A12	Repeat	Negative
	4-A12	Ribosomal	Negative
	4-A12	Ribosomal	Negative
	4-A2	Repeat	Negative
	4-A2	Repeat	Negative
	4-A2	Ribosomal	Negative
	4-A2	Ribosomal	Negative
	4-A3	Repeat	34.1074	34.1074
	4-A3	Repeat	Negative	34.1074
	4-A3	Ribosomal	Negative
	4-A3	Ribosomal	Negative
	4-A5	Repeat	Negative
	4-A5	Repeat	Negative
	4-A5	Ribosomal	Negative
	4-A5	Ribosomal	Negative
	4-A6	Repeat	Negative
	4-A6	Repeat	Negative
	4-A6	Ribosomal	Negative
	4-A6	Ribosomal	Negative
	4-A7	Repeat	Negative
	4-A7	Repeat	Negative
	4-A7	Ribosomal	Negative
	4-A7	Ribosomal	Negative
	4-A8	Repeat	Negative
	4-A8	Repeat	Negative
	4-A8	Ribosomal	Negative
	4-A8	Ribosomal	Negative
	4-A9	Repeat	Negative
	4-A9	Repeat	Negative
	4-A9	Ribosomal	Negative
	4-A9	Ribosomal	Negative
	4-B1	Repeat	Negative
	4-B1	Repeat	Negative
	4-B1	Ribosomal	Negative
	4-B1	Ribosomal	Negative
	4-B10	Repeat	Negative
	4-B10	Repeat	Negative
	4-B10	Ribosomal	Negative
	4-B10	Ribosomal	Negative
	4-B11	Repeat	Negative
	4-B11	Repeat	Negative
	4-B11	Ribosomal	Negative
	4-B11	Ribosomal	Negative
	4-B12	Repeat	Negative
	4-B12	Repeat	Negative
	4-B12	Ribosomal	Negative
	4-B12	Ribosomal	Negative
	4-B2	Repeat	Negative
	4-B2	Repeat	Negative
	4-B2	Ribosomal	Negative
	4-B2	Ribosomal	Negative
	4-B3	Repeat	Negative
	4-B3	Repeat	Negative
	4-B3	Ribosomal	Negative
	4-B3	Ribosomal	Negative
	4-B4	Repeat	Negative
	4-B4	Repeat	Negative
	4-B4	Ribosomal	Negative
	4-B4	Ribosomal	Negative
	4-B5	Repeat	Negative
	4-B5	Repeat	Negative
	4-B5	Ribosomal	Negative
	4-B5	Ribosomal	Negative
	4-B6	Repeat	Negative
	4-B6	Repeat	Negative
	4-B6	Ribosomal	Negative
	4-B6	Ribosomal	Negative
	4-B7	Repeat	Negative
	4-B7	Repeat	Negative
	4-B7	Ribosomal	Negative
	4-B7	Ribosomal	Negative
	4-B8	Repeat	Negative
	4-B8	Repeat	Negative
	4-B8	Ribosomal	Negative
	4-B8	Ribosomal	Negative
	4-B9	Repeat	33.9294	33.9294
	4-B9	Repeat	Negative	33.9294
	4-B9	Ribosomal	Negative
	4-B9	Ribosomal	Negative
	4-C1	Repeat	Negative
	4-C1	Repeat	Negative
	4-C1	Ribosomal	Negative
	4-C1	Ribosomal	Negative
	4-C10	Repeat	Negative
	4-C10	Repeat	Negative
	4-C10	Ribosomal	Negative
	4-C10	Ribosomal	Negative
	4-C11	Repeat	Negative
	4-C11	Repeat	Negative
	4-C11	Ribosomal	Negative
	4-C11	Ribosomal	Negative
	4-C12	Repeat	Negative
	4-C12	Repeat	Negative
	4-C12	Ribosomal	Negative
	4-C12	Ribosomal	Negative
	4-C2	Repeat	27.7592	28.5291	1.08878
	4-C2	Repeat	29.299	28.5291	1.08878
	4-C2	Ribosomal	33.9338	33.7921	0.200352
	4-C2	Ribosomal	33.6504	33.7921	0.200352
	4-C3	Repeat	Negative
	4-C3	Repeat	Negative
	4-C3	Ribosomal	Negative
	4-C3	Ribosomal	Negative
	4-C4	Repeat	Negative
	4-C4	Repeat	Negative
	4-C4	Ribosomal	Negative
	4-C4	Ribosomal	Negative
	4-C5	Repeat	Negative
	4-C5	Repeat	Negative
	4-C5	Ribosomal	Negative
	4-C5	Ribosomal	Negative
	4-C6	Repeat	Negative
	4-C6	Repeat	Negative
	4-C6	Ribosomal	Negative
	4-C6	Ribosomal	Negative
	4-C7	Repeat	Negative
	4-C7	Repeat	Negative
	4-C7	Ribosomal	Negative
	4-C7	Ribosomal	Negative
	4-C8	Repeat	Negative
	4-C8	Repeat	Negative
	4-C8	Ribosomal	Negative
	4-C8	Ribosomal	Negative
	4-C9	Repeat	Negative
	4-C9	Repeat	Negative
	4-C9	Ribosomal	Negative
	4-C9	Ribosomal	Negative
	4-D1	Repeat	Negative
	4-D1	Repeat	Negative
	4-D1	Ribosomal	Negative
	4-D1	Ribosomal	Negative
	4-D10	Repeat	Negative
	4-D10	Repeat	Negative
	4-D10	Ribosomal	Negative
	4-D10	Ribosomal	Negative
	4-D12	Repeat	Negative
	4-D12	Repeat	Negative
	4-D12	Ribosomal	Negative
	4-D12	Ribosomal	Negative
	4-D2	Repeat	Negative
	4-D2	Repeat	Negative
	4-D2	Ribosomal	Negative
	4-D2	Ribosomal	Negative
	4-D3	Repeat	Negative
	4-D3	Repeat	Negative
	4-D3	Ribosomal	Negative
	4-D3	Ribosomal	Negative
	4-D4	Repeat	Negative
	4-D4	Repeat	Negative
	4-D4	Ribosomal	Negative
	4-D4	Ribosomal	Negative
	4-D5	Repeat	Negative
	4-D5	Repeat	Negative
	4-D5	Ribosomal	Negative
	4-D5	Ribosomal	Negative
	4-D6	Repeat	Negative
	4-D6	Repeat	Negative
	4-D6	Ribosomal	Negative
	4-D6	Ribosomal	Negative
	4-D7	Repeat	Negative
	4-D7	Repeat	Negative
	4-D7	Ribosomal	Negative
	4-D7	Ribosomal	Negative
	4-D8	Repeat	Negative
	4-D8	Repeat	Negative
	4-D8	Ribosomal	Negative
	4-D8	Ribosomal	Negative
	4-D9	Repeat	Negative
	4-D9	Repeat	Negative
	4-D9	Ribosomal	Negative
	4-D9	Ribosomal	Negative
	4-E1	Repeat	Negative
	4-E1	Repeat	Negative
	4-E1	Ribosomal	Negative
	4-E1	Ribosomal	Negative
	4-E10	Repeat	Negative
	4-E10	Repeat	Negative
	4-E10	Ribosomal	Negative
	4-E10	Ribosomal	Negative
	4-E12	Repeat	Negative
	4-E12	Repeat	Negative
	4-E12	Ribosomal	Negative
	4-E12	Ribosomal	Negative
	4-E2	Repeat	29.699	29.6088	0.127662
	4-E2	Repeat	29.5185	29.6088	0.127662
	4-E2	Ribosomal	34.9849	33.8627	1.58709
	4-E2	Ribosomal	32.7405	33.8627	1.58709
	4-E3	Repeat	Negative
	4-E3	Repeat	Negative
	4-E3	Ribosomal	Negative
	4-E3	Ribosomal	Negative
	4-E4	Repeat	30.1284	30.0362	0.130384
	4-E4	Repeat	29.944	30.0362	0.130384
	4-E4	Ribosomal	Negative	35.9069
	4-E4	Ribosomal	35.9069	35.9069
	4-E5	Repeat	35.0741	35.5065	0.611454
	4-E5	Repeat	35.9389	35.5065	0.611454
	4-E5	Ribosomal	Negative	35.4281
	4-E5	Ribosomal	35.4281	35.4281
	4-E6	Repeat	Negative
	4-E6	Repeat	Negative
	4-E6	Ribosomal	Negative
	4-E6	Ribosomal	Negative
	4-E7	Repeat	Negative
	4-E7	Repeat	Negative
	4-E7	Ribosomal	Negative
	4-E7	Ribosomal	Negative
	4-E8	Repeat	Negative
	4-E8	Repeat	Negative
	4-E8	Ribosomal	Negative
	4-E8	Ribosomal	Negative
	4-E9	Repeat	Negative
	4-E9	Repeat	Negative
	4-E9	Ribosomal	Negative
	4-E9	Ribosomal	Negative
	4-F1	Repeat	Negative
	4-F1	Repeat	Negative
	4-F1	Ribosomal	Negative
	4-F1	Ribosomal	Negative
	4-F10	Repeat	Negative
	4-F10	Repeat	Negative
	4-F10	Ribosomal	Negative
	4-F10	Ribosomal	Negative
	4-F12	Repeat	Negative
	4-F12	Repeat	Negative
	4-F12	Ribosomal	Negative
	4-F12	Ribosomal	Negative
	4-F2	Repeat	30.1321	29.6968	0.615549
	4-F2	Repeat	29.2615	29.6968	0.615549
	4-F2	Ribosomal	33.3444	34.4162	1.51578
	4-F2	Ribosomal	35.4881	34.4162	1.51578
	4-F4	Repeat	Negative
	4-F4	Repeat	Negative
	4-F4	Ribosomal	Negative
	4-F4	Ribosomal	Negative
	4-F5	Repeat	Negative
	4-F5	Repeat	Negative
	4-F5	Ribosomal	Negative
	4-F5	Ribosomal	Negative
	4-F7	Repeat	Negative
	4-F7	Repeat	Negative
	4-F7	Ribosomal	Negative
	4-F7	Ribosomal	Negative
	4-F8	Repeat	Negative
	4-F8	Repeat	Negative
	4-F8	Ribosomal	Negative
	4-F8	Ribosomal	Negative
	4-F9	Repeat	Negative
	4-F9	Repeat	Negative
	4-F9	Ribosomal	Negative
	4-F9	Ribosomal	Negative
	4-G1	Repeat	Negative
	4-G1	Repeat	Negative
	4-G1	Ribosomal	Negative
	4-G1	Ribosomal	Negative
	4-G10	Repeat	Negative
	4-G10	Repeat	Negative
	4-G10	Ribosomal	Negative
	4-G10	Ribosomal	Negative
	4-G12	Repeat	Negative
	4-G12	Repeat	Negative
	4-G12	Ribosomal	Negative
	4-G12	Ribosomal	Negative
	4-G2	Repeat	Negative
	4-G2	Repeat	Negative
	4-G2	Ribosomal	Negative
	4-G2	Ribosomal	Negative
	4-G4	Repeat	Negative
	4-G4	Repeat	Negative
	4-G4	Ribosomal	Negative
	4-G4	Ribosomal	Negative
	4-G5	Repeat	Negative
	4-G5	Repeat	Negative
	4-G5	Ribosomal	Negative
	4-G5	Ribosomal	Negative
	4-G7	Repeat	Negative
	4-G7	Repeat	Negative
	4-G7	Ribosomal	Negative
	4-G7	Ribosomal	Negative
	4-G9	Repeat	Negative
	4-G9	Repeat	Negative
	4-G9	Ribosomal	Negative
	4-G9	Ribosomal	Negative
	4-H1	Repeat	Negative
	4-H1	Repeat	Negative
	4-H1	Ribosomal	Negative
	4-H1	Ribosomal	Negative
	4-H12	Repeat	Negative
	4-H12	Repeat	Negative
	4-H12	Ribosomal	Negative
	4-H12	Ribosomal	Negative
	4-H2	Repeat	Negative
	4-H2	Repeat	Negative
	4-H2	Ribosomal	Negative
	4-H2	Ribosomal	Negative
	4-H4	Repeat	Negative
	4-H4	Repeat	Negative
	4-H4	Ribosomal	Negative
	4-H4	Ribosomal	Negative
	4-H5	Repeat	Negative
	4-H5	Repeat	Negative
	4-H5	Ribosomal	Negative
	4-H5	Ribosomal	Negative
	4-H8	Repeat	Negative
	4-H8	Repeat	Negative
	4-H8	Ribosomal	Negative
	4-H8	Ribosomal	Negative
	4-H9	Repeat	Negative
	4-H9	Repeat	Negative
	4-H9	Ribosomal	Negative
	4-H9	Ribosomal	Negative
